# Longitudinal multi-omic network rewiring at the complement– coagulation interface in post-acute sequelae of COVID-19 (PASC)

**DOI:** 10.64898/2026.07.14.26358048

**Authors:** Bradley Ward, Jean-Luc Balligand, Laurence Bamps, Guido Bommer, Patrice D. Cani, Julien De Greef, Joseph P. Dewulf, Laurent Gatto, Vincent Haufroid, Benoît Kabamba, Sébastien Pyr dit Ruys, Didier Vertommen, Jean Cyr Yombi, Leïla Belkhir, Laure Elens

## Abstract

**Background:** Post-acute sequelae of COVID-19 (PASC) is clinically heterogeneous and mechanistically unresolved, and single-analyte studies have struggled to explain it.

**Methods:** We profiled matched plasma proteomics, metabolomics and whole-blood transcriptomics at acute infection and convalescence (mean 86 days later) in a Belgian cohort, using linear mixed models, multi-omic gene-set enrichment, and a degree-matched differential-correlation approach to quantify how each node’s interactions were rewired between patients who developed PASC and those who recovered; seven axis proteins were additionally quantified by multiplex immunoassay as orthogonal validation.

**Findings:** Single-omic testing yielded few FDR-significant features, yet multi-omic enrichment showed sustained complement-cascade involvement from acute illness to follow-up in PASC. Correlation networks re-organised topologically toward C3 and lost the immunoglobulin V-gene co-expression seen in recovery. The most rewired nodes — heparin cofactor II (SERPIND1), alpha-1 antitrypsin (SERPINA1), complement factor H-related 5 (CFHR5), prothrombin/thrombin (F2) and immunoglobulin V-gene transcripts (notably IGLV3-21) — changed in their co-expression structure rather than in abundance. In multiplex validation, acute CRP was elevated in patients who developed PASC (FDR = 0.012), whereas the directly measured abundances of the network-nominated proteins were unchanged.

**Interpretation:** These trajectory-aware, cross-omic networks nominate a thrombo-inflammatory axis in which complement and coagulation regulation remain dysregulated in PASC at the level of wiring rather than abundance, providing a systems framework for validation and for exploring interventions at the complement–coagulation–platelet interface.

**Funding:** Sofina COVID Solidarity Fund (King Baudouin Foundation), Fondation Saint-Luc and the FNRS.

**Research in context:** *Evidence before this study:* Persistent complement activation, coagulation abnormalities and endothelial dysfunction have been reported in post-acute sequelae of COVID-19 (PASC), and earlier multi-omic studies linked complement and coagulation to persistent symptoms. Most of this evidence, however, rests on differences in the abundance of individual molecules, is cross-sectional or limited in omic breadth, and reports only small effects in convalescent plasma, leaving unclear how these systems are jointly reorganised over time.

*Added value of this study:* Using matched proteomic, metabolomic and transcriptomic profiling of the same plasma at acute infection and convalescence, we quantified how the interaction structure of the complement–coagulation network is rewired between patients who develop PASC and those who recover. This trajectory-aware, network-rewiring readout identified coordinated changes in complement and coagulation regulators (heparin cofactor II, alpha-1 antitrypsin, complement factor H-related 5, prothrombin/thrombin) and immunoglobulin V-gene transcripts that were invisible to single-analyte testing, and a targeted multiplex assay confirmed elevated acute CRP in patients who later developed PASC while showing that the network-nominated proteins did not differ in abundance.

*Implications of all the available evidence:* PASC may be characterised less by large shifts in individual molecules than by a reorganisation of how complement, coagulation and humoral components co-vary. A network-rewiring approach can nominate mechanistically coherent, testable targets at the complement–coagulation–platelet interface and points to the intensity of acute inflammation as a marker of later risk. These hypotheses require confirmation in larger, independent cohorts with orthogonal, quantitative assays before any clinical application.
