## Supplementary table 3 for "Longitudinal multi-omic network rewiring at the complement– coagulation interface in post-acute sequelae of COVID-19 (PASC)"

model	visit	scope	assay	n_recovered	n_LC	effect	effect_type	p_value	FDR	note
MannWhitney	Visit 1	All	C9	38	31	-0.098	log2FC_median	0.4879	0.5692	logt_sens_p=0.5977
MannWhitney	Visit 1	All	CRP	38	31	2.166	log2FC_median	0.0017	0.0117	logt_sens_p=0.0059
MannWhitney	Visit 1	All	Factor-VII	38	31	-0.018	log2FC_median	0.4365	0.5692	logt_sens_p=0.2042
MannWhitney	Visit 1	All	SerpinA1	38	31	0.168	log2FC_median	0.2912	0.5096	logt_sens_p=0.3843
MannWhitney	Visit 1	All	Von Willebrand factor	38	31	0.384	log2FC_median	0.1617	0.5096	logt_sens_p=NA
MannWhitney	Visit 1	All	sICAM-1	38	31	0.006	log2FC_median	0.8422	0.8422	logt_sens_p=0.7741
MannWhitney	Visit 1	All	sVCAM-1	38	31	0.192	log2FC_median	0.2493	0.5096	logt_sens_p=0.502
MannWhitney	Visit 1	COVID Moderate	C9	26	11	0.277	log2FC_median	0.9338	0.9338	logt_sens_p=0.989
MannWhitney	Visit 1	COVID Moderate	CRP	26	11	2.352	log2FC_median	0.01	0.0701	logt_sens_p=0.0146
MannWhitney	Visit 1	COVID Moderate	Factor-VII	26	11	0.333	log2FC_median	0.1392	0.4873	logt_sens_p=0.1226
MannWhitney	Visit 1	COVID Moderate	SerpinA1	26	11	0.366	log2FC_median	0.2656	0.544	logt_sens_p=0.2844
MannWhitney	Visit 1	COVID Moderate	Von Willebrand factor	26	11	0.347	log2FC_median	0.3108	0.544	logt_sens_p=NA
MannWhitney	Visit 1	COVID Moderate	sICAM-1	26	11	-0.239	log2FC_median	0.3968	0.5555	logt_sens_p=0.4388
MannWhitney	Visit 1	COVID Moderate	sVCAM-1	26	11	0.102	log2FC_median	0.8811	0.9338	logt_sens_p=0.8683
MannWhitney	Visit 1	COVID Severe	C9	12	20	-0.825	log2FC_median	0.7407	0.7407	logt_sens_p=0.8446
MannWhitney	Visit 1	COVID Severe	CRP	12	20	0.113	log2FC_median	0.3403	0.7407	logt_sens_p=0.8978
MannWhitney	Visit 1	COVID Severe	Factor-VII	12	20	-0.29	log2FC_median	0.3209	0.7407	logt_sens_p=0.9878
MannWhitney	Visit 1	COVID Severe	SerpinA1	12	20	-0.146	log2FC_median	0.7115	0.7407	logt_sens_p=0.9623
MannWhitney	Visit 1	COVID Severe	Von Willebrand factor	12	20	-0.239	log2FC_median	0.5463	0.7407	logt_sens_p=NA
MannWhitney	Visit 1	COVID Severe	sICAM-1	12	20	-0.425	log2FC_median	0.1242	0.7407	logt_sens_p=0.211
MannWhitney	Visit 1	COVID Severe	sVCAM-1	12	20	-0.231	log2FC_median	0.4715	0.7407	logt_sens_p=0.3605
MannWhitney	Visit 2	All	C9	34	15	0.145	log2FC_median	0.974	0.974	logt_sens_p=0.7235
MannWhitney	Visit 2	All	CRP	34	15	0.634	log2FC_median	0.1968	0.5141	logt_sens_p=0.1243
MannWhitney	Visit 2	All	Factor-VII	34	15	0.102	log2FC_median	0.2203	0.5141	logt_sens_p=0.2088
MannWhitney	Visit 2	All	SerpinA1	34	15	-0.088	log2FC_median	0.8537	0.974	logt_sens_p=0.8284
MannWhitney	Visit 2	All	Von Willebrand factor	34	15	0.349	log2FC_median	0.6882	0.9635	logt_sens_p=NA
MannWhitney	Visit 2	All	sICAM-1	34	15	0.255	log2FC_median	0.2044	0.5141	logt_sens_p=0.4105
MannWhitney	Visit 2	All	sVCAM-1	34	15	0.055	log2FC_median	0.3344	0.5852	logt_sens_p=0.5108
MannWhitney	Visit 2	COVID Moderate	C9	31	7	0.093	log2FC_median	0.5468	0.6787	logt_sens_p=0.3215
MannWhitney	Visit 2	COVID Moderate	CRP	31	7	0.097	log2FC_median	0.5221	0.6787	logt_sens_p=0.3689
MannWhitney	Visit 2	COVID Moderate	Factor-VII	31	7	0.068	log2FC_median	0.2748	0.6787	logt_sens_p=0.261
MannWhitney	Visit 2	COVID Moderate	SerpinA1	31	7	0.288	log2FC_median	0.6245	0.6787	logt_sens_p=0.8105
MannWhitney	Visit 2	COVID Moderate	Von Willebrand factor	31	7	-0.419	log2FC_median	0.6787	0.6787	logt_sens_p=NA
MannWhitney	Visit 2	COVID Moderate	sICAM-1	31	7	0.276	log2FC_median	0.5221	0.6787	logt_sens_p=0.741
MannWhitney	Visit 2	COVID Moderate	sVCAM-1	31	7	0.065	log2FC_median	0.4979	0.6787	logt_sens_p=0.296
MannWhitney	Visit 2	COVID Severe	C9	3	8	-0.226	log2FC_median	0.9187	0.9187	logt_sens_p=0.9733
MannWhitney	Visit 2	COVID Severe	CRP	3	8	-0.845	log2FC_median	0.7595	0.886	logt_sens_p=0.8066
MannWhitney	Visit 2	COVID Severe	Factor-VII	3	8	0.897	log2FC_median	0.2616	0.6103	logt_sens_p=0.2812
MannWhitney	Visit 2	COVID Severe	SerpinA1	3	8	-0.075	log2FC_median	0.7595	0.886	logt_sens_p=0.5651
MannWhitney	Visit 2	COVID Severe	Von Willebrand factor	3	8	1.512	log2FC_median	0.2616	0.6103	logt_sens_p=0.3328
MannWhitney	Visit 2	COVID Severe	sICAM-1	3	8	-0.919	log2FC_median	0.0321	0.2246	logt_sens_p=0.0607
MannWhitney	Visit 2	COVID Severe	sVCAM-1	3	8	-1.585	log2FC_median	0.475	0.8312	logt_sens_p=0.3072
Linear_adj	Visit 1	All	C9	37	29	-0.022	beta_log10_LC(adj age/sex/BMI)	0.8383	0.8383	10^beta=0.95
Linear_adj	Visit 1	All	CRP	37	29	0.336	beta_log10_LC(adj age/sex/BMI)	0.0215	0.1503	10^beta=2.17
Linear_adj	Visit 1	All	Factor-VII	37	29	0.021	beta_log10_LC(adj age/sex/BMI)	0.6757	0.8383	10^beta=1.05
Linear_adj	Visit 1	All	SerpinA1	37	29	0.032	beta_log10_LC(adj age/sex/BMI)	0.4947	0.8383	10^beta=1.08
Linear_adj	Visit 1	All	Von Willebrand factor	37	29	-0.174	beta_log10_LC(adj age/sex/BMI)	0.5952	0.8383	10^beta=0.67
Linear_adj	Visit 1	All	sICAM-1	37	29	-0.014	beta_log10_LC(adj age/sex/BMI)	0.729	0.8383	10^beta=0.97
Linear_adj	Visit 1	All	sVCAM-1	37	29	0.068	beta_log10_LC(adj age/sex/BMI)	0.2826	0.8383	10^beta=1.17
Logistic_adj	Visit 1	All	C9	37	29	0.909	OR_per_SD(adj age/sex/BMI)	0.7389	0.7389	95CI=[0.52,1.6]
Logistic_adj	Visit 1	All	CRP	37	29	2.18	OR_per_SD(adj age/sex/BMI)	0.026	0.1817	95CI=[1.1,4.33]
Logistic_adj	Visit 1	All	Factor-VII	37	29	1.107	OR_per_SD(adj age/sex/BMI)	0.7376	0.7389	95CI=[0.61,2.01]
Logistic_adj	Visit 1	All	SerpinA1	37	29	1.185	OR_per_SD(adj age/sex/BMI)	0.5462	0.7389	95CI=[0.68,2.06]
Logistic_adj	Visit 1	All	Von Willebrand factor	37	29	0.829	OR_per_SD(adj age/sex/BMI)	0.5091	0.7389	95CI=[0.47,1.45]
Logistic_adj	Visit 1	All	sICAM-1	37	29	0.905	OR_per_SD(adj age/sex/BMI)	0.7217	0.7389	95CI=[0.52,1.57]
Logistic_adj	Visit 1	All	sVCAM-1	37	29	1.343	OR_per_SD(adj age/sex/BMI)	0.3169	0.7389	95CI=[0.75,2.4]
Linear_adj	Visit 2	All	C9	34	13	0.009	beta_log10_LC(adj age/sex/BMI)	0.9216	0.9715	10^beta=1.02
Linear_adj	Visit 2	All	CRP	34	13	0.157	beta_log10_LC(adj age/sex/BMI)	0.3396	0.7005	10^beta=1.43
Linear_adj	Visit 2	All	Factor-VII	34	13	0.065	beta_log10_LC(adj age/sex/BMI)	0.3809	0.7005	10^beta=1.16
Linear_adj	Visit 2	All	SerpinA1	34	13	-0.002	beta_log10_LC(adj age/sex/BMI)	0.9715	0.9715	10^beta=0.99
Linear_adj	Visit 2	All	Von Willebrand factor	34	13	0.128	beta_log10_LC(adj age/sex/BMI)	0.7315	0.9715	10^beta=1.34
Linear_adj	Visit 2	All	sICAM-1	34	13	0.048	beta_log10_LC(adj age/sex/BMI)	0.4003	0.7005	10^beta=1.12
Linear_adj	Visit 2	All	sVCAM-1	34	13	0.061	beta_log10_LC(adj age/sex/BMI)	0.3631	0.7005	10^beta=1.15
Logistic_adj	Visit 2	All	C9	34	13	1.108	OR_per_SD(adj age/sex/BMI)	0.8007	0.9342	95CI=[0.5,2.46]
Logistic_adj	Visit 2	All	CRP	34	13	1.575	OR_per_SD(adj age/sex/BMI)	0.2971	0.6748	95CI=[0.67,3.7]
Logistic_adj	Visit 2	All	Factor-VII	34	13	1.523	OR_per_SD(adj age/sex/BMI)	0.322	0.6748	95CI=[0.66,3.51]
Logistic_adj	Visit 2	All	SerpinA1	34	13	1.0	OR_per_SD(adj age/sex/BMI)	0.9998	0.9998	95CI=[0.45,2.2]
Logistic_adj	Visit 2	All	Von Willebrand factor	34	13	1.698	OR_per_SD(adj age/sex/BMI)	0.505	0.707	95CI=[0.36,8.06]
Logistic_adj	Visit 2	All	sICAM-1	34	13	1.376	OR_per_SD(adj age/sex/BMI)	0.3856	0.6748	95CI=[0.67,2.83]
Logistic_adj	Visit 2	All	sVCAM-1	34	13	1.399	OR_per_SD(adj age/sex/BMI)	0.3462	0.6748	95CI=[0.7,2.82]
