## Supplementary table 1 for "Longitudinal multi-omic network rewiring at the complement– coagulation interface in post-acute sequelae of COVID-19 (PASC)"

node	rewiring_score	deg_tot	rewiring_score_RMS_norm	bin	rewiring_score_DMZ_z	rewiring_score_DMZ_norm
A0A0C4DH25	0.8632999199170159	8	0.5261270254717133	(3,4]	-0.26841034921519463	0.32348611073849043
ENSG00000000971	2.140077657820071	24	0.760522874688394	(4,5]	1.6676040184442646	0.6729594222792582
ENSG00000005381	0.6642126001096342	9	0.37685752884074436	(3,4]	-0.8677114442439848	0.21530523058163425
ENSG00000005961	1.9632840839149295	33	0.5912022023608772	(5,6]	0.07728649243756264	0.38588844723955096
ENSG00000009724	1.2358978950340846	26	0.41421179389450763	(4,5]	-0.5891583063531264	0.26558734065526857
ENSG00000012223	0.8787166600260733	15	0.3866157322322461	(3,4]	-0.22200222418708435	0.3318633218826303
ENSG00000085063	2.2694731939354287	40	0.6216039767397047	(5,6]	0.5540697641012025	0.471953422592483
ENSG00000085265	3.120930825024659	42	0.8401785152438249	(5,6]	1.8799195142981209	0.7112848606989997
ENSG00000099937	0.8087852450426315	14	0.36751286957877966	(3,4]	-0.43251273594161294	0.29386370427341985
ENSG00000100448	0.4638818743178005	5	0.35201456994567276	(2,3]	-0.7731507628724024	0.23237454319238196
ENSG00000100985	1.6076121565302763	24	0.5669620406975404	(4,5]	0.33861156360031813	0.4330606891058567
ENSG00000106366	1.8775825698764446	43	0.49247939120025047	(5,6]	-0.0561638717738248	0.3617990905248809
ENSG00000106804	1.4406012703202555	21	0.5424083511528476	(4,5]	-0.07823461162093578	0.35781506299317956
ENSG00000109072	0.526002525237373	8	0.313753868078015	(3,4]	-1.283757274260157	0.14020407617013247
ENSG00000115414	0.6494402567587455	9	0.3680883329985287	(3,4]	-0.9121797788164443	0.20727817437722817
ENSG00000115718	0.7001601962459038	13	0.32839174996739123	(3,4]	-0.7595004655188583	0.23483858204423533
ENSG00000116962	1.3371583795404276	25	0.45882636894682977	(4,5]	-0.3364200170990965	0.31120956762537877
ENSG00000117322	1.0774462483015719	20	0.41162025174467043	(4,5]	-0.9846412859170908	0.19419802204534625
ENSG00000117335	1.8374932954441914	32	0.5610380471305013	(5,6]	-0.11858900316125891	0.35053062178117605
ENSG00000117601	0.5755372318983436	11	0.29160170665680313	(3,4]	-1.1346457990915164	0.16712044718803595
ENSG00000120885	2.3761167529271026	39	0.6601561445729441	(5,6]	0.7201300950989331	0.5019292609740403
ENSG00000123838	1.1938083885368806	13	0.5722163415966608	(3,4]	0.7265002626299568	0.5030791509641791
ENSG00000123843	0.9914880446269007	13	0.4722855082572232	(3,4]	0.11746698130815597	0.39314149697900574
ENSG00000124107	1.3624211224469907	26	0.45840090019086904	(4,5]	-0.27336617674670144	0.3225915257148501
ENSG00000125730	1.0323531926401763	19	0.4043431993082956	(4,5]	-1.0971900437139583	0.1738816505585879
ENSG00000126759	2.818571806913274	37	0.8077672048459581	(5,6]	1.4091002814962084	0.6262964643456778
ENSG00000134830	2.6868769194809947	35	0.7913738581006832	(5,6]	1.204031200864526	0.589279088906664
ENSG00000135919	1.3854968154526224	22	0.5086145074389856	(4,5]	-0.21577104275117706	0.3329881232516669
ENSG00000142192	3.0755322473488986	37	0.8829982398295145	(5,6]	1.8092269857765295	0.6985240297587324
ENSG00000149131	1.298500642503053	18	0.527617474122782	(4,5]	-0.43290672040581635	0.29379258545441683
ENSG00000153208	1.9909433446100895	29	0.6409685585465819	(4,5]	1.295376378279217	0.6057679653208323
ENSG00000155659	1.7170062111253679	29	0.5503778745749216	(4,5]	0.6116506108428138	0.48234744111231453
ENSG00000158874	1.0849234990829006	14	0.49894277258899805	(3,4]	0.398730349684253	0.44391283545844995
ENSG00000159189	0.7936891765415068	7	0.5168018641544786	(2,3]	0.3126015360353206	0.4283655739154692
ENSG00000160255	3.5676261002721814	46	0.9193339654480921	(5,6]	2.575492373682131	0.836843924023869
ENSG00000160339	0.6884954650440217	11	0.352254831244977	(3,4]	-0.7946141341807699	0.22850015280909547
ENSG00000161638	2.868850810908671	41	0.780464497152026	(5,6]	1.4873923801907365	0.6404291068793854
ENSG00000163661	1.8643312886073053	26	0.6336964734795743	(4,5]	0.9793625394250821	0.54872375914039
ENSG00000164344	0.6526309460479969	8	0.3934831454679929	(3,4]	-0.9025750305743411	0.20901194414193358
ENSG00000166278	0.7662463007261975	9	0.4374270324028731	(3,4]	-0.5605652705524203	0.27074871914253507
ENSG00000167601	0.8144447764327406	18	0.3244328379454984	(4,5]	-1.6410724929715717	0.07570448627403287
ENSG00000169896	2.939889961707488	35	0.8675362398959116	(5,6]	1.5980112024336273	0.6603971023518046
ENSG00000173372	1.8805872251428377	35	0.548663272917614	(5,6]	-0.0514851640038574	0.3626436521796989
ENSG00000174175	0.9196470336692039	19	0.3582960785805589	(4,5]	-1.3784958457312497	0.12310265230897022
ENSG00000176919	1.0366911969233317	11	0.5392191499902035	(3,4]	0.25353942779150973	0.4177041703126141
ENSG00000177455	1.5448298420443092	26	0.522108398525257	(4,5]	0.18191179235245394	0.40477454160072385
ENSG00000179218	0.7677515265163141	13	0.36177671674783807	(3,4]	-0.5560341760299002	0.2715666348740199
ENSG00000182326	0.612562553368556	14	0.27411932863400773	(3,4]	-1.0231906058508842	0.18723941743995057
ENSG00000184500	1.9016468904517163	32	0.5812346180865932	(5,6]	-0.018692044335309552	0.3685631950910334
ENSG00000185245	1.1521206206755177	19	0.4532752653847755	(4,5]	-0.7982598636187682	0.22784205586469142
ENSG00000196352	1.445092442545765	27	0.47783979168789775	(4,5]	-0.0670249952483283	0.3598385302877806
ENSG00000196415	1.0412355579420745	10	0.5689479521641961	(3,4]	0.26721905609417435	0.42017350374496804
ENSG00000197249	2.7648112701742913	35	0.8148337782701445	(5,6]	1.325386903867953	0.6111852173483852
ENSG00000197405	2.680466821931204	41	0.7280702395490619	(5,6]	1.1940496986443205	0.5874773106278882
ENSG00000197540	2.8943034101978586	47	0.7344082673864832	(5,6]	1.5270259699047208	0.6475834349034791
ENSG00000197561	0.5183282190449552	5	0.39537717420692575	(2,3]	-0.5939089948580207	0.2647297856331376
ENSG00000197766	2.114053549085963	42	0.5634948469787784	(5,6]	0.31205760779960146	0.42826738848619106
ENSG00000198734	2.197363546026785	40	0.6012993500105429	(5,6]	0.4417840141406811	0.451684527106453
ENSG00000203710	2.7236921650820225	36	0.7909884820831505	(5,6]	1.2613581686446123	0.5996272792947953
ENSG00000211598	1.431333504734441	39	0.3907351025978648	(5,6]	-0.7510419137819181	0.23636544988970545
ENSG00000211625	1.1986618091259582	31	0.36596185362612993	(4,5]	-0.6820966790738935	0.24881087379298866
ENSG00000211648	1.7197301616534273	31	0.5326272657360545	(4,5]	0.6184493793834801	0.4835746986141162
ENSG00000211653	1.5755259961920383	35	0.45683326452826967	(5,6]	-0.5265121523482671	0.27689570657501056
ENSG00000211660	1.3163134892777753	36	0.3732626365915106	(5,6]	-0.9301456685580435	0.20403512045797265
ENSG00000211662	4.148078409619954	56	0.9697192020316046	(5,6]	3.479345391436479	1
ENSG00000211663	1.307955369841	36	0.3707818525861313	(5,6]	-0.9431605387791117	0.20168578365995665
ENSG00000211666	1.9433736598911509	48	0.4821025764091823	(5,6]	0.04628291721037066	0.38029193809930684
ENSG00000211668	1.2347754984958828	36	0.34906124237925873	(5,6]	-1.0571127903059976	0.18111606508562006
ENSG00000211673	1.3454161374423803	40	0.3614080923788515	(5,6]	-0.8848283945208733	0.21221542019764694
ENSG00000211677	1.0417738265070853	28	0.3331773838064808	(4,5]	-1.07367687469429	0.17812605348213412
ENSG00000211892	1.3189854452509777	19	0.5214493988357943	(4,5]	-0.3817782468708863	0.3030218748950102
ENSG00000211934	1.3100707306669497	34	0.38268288334247624	(5,6]	-0.939866598458119	0.20228037854066858
ENSG00000211938	1.4171204587245745	39	0.3866820103431669	(5,6]	-0.7731738001067987	0.23237038470124277
ENSG00000211941	1.2206847574191046	37	0.3399492935889783	(5,6]	-1.0790542291452225	0.177155377903126
ENSG00000211949	1.3640944594613404	37	0.38193575770396226	(5,6]	-0.8557433905480325	0.21746560471298879
ENSG00000211955	1.2315676637833792	37	0.34313551286859	(5,6]	-1.0621078795470265	0.18021439286269414
ENSG00000211956	2.019650975812036	41	0.5442809703143516	(5,6]	0.1650583636527535	0.4017322999537153
ENSG00000211959	2.7043756340270146	37	0.7743336682952348	(5,6]	1.2312793755974578	0.5941977041899129
ENSG00000211962	1.3029936309088588	35	0.37479514556967025	(5,6]	-0.9508867251253497	0.20029111636145663
ENSG00000211964	1.5426252934433922	37	0.43420473496045187	(5,6]	-0.5777435782323627	0.2676478330272975
ENSG00000211967	1.3567201358113123	36	0.38525578447479664	(5,6]	-0.8672263402712658	0.21539279754116702
ENSG00000211973	1.0448307185056978	32	0.3114952743911227	(5,6]	-1.352885862160472	0.1277255548640811
ENSG00000224373	1.625883320556792	39	0.44621429763565496	(5,6]	-0.4480980968606406	0.29105036374097565
ENSG00000224389	0.6437070172157985	13	0.3005081811867404	(3,4]	-0.9294382196828681	0.2041628232815071
ENSG00000239951	1.6908476666030605	48	0.4171917557311316	(5,6]	-0.346938674674283	0.30931082650177444
ENSG00000240382	1.2430665122974096	38	0.34168150475468845	(5,6]	-1.0442024138218837	0.18344653953793308
ENSG00000240864	1.6190198185819886	38	0.4502924868888585	(5,6]	-0.4587856191124852	0.28912114056169047
ENSG00000241351	1.900458677934319	52	0.4519068515220459	(5,6]	-0.020542272945459662	0.36822920711537677
ENSG00000242076	1.4012671935431875	33	0.41697176435905425	(5,6]	-0.7978597585304242	0.22791427952817436
ENSG00000243290	1.466280003389968	42	0.38549066999391984	(5,6]	-0.6966248707948062	0.24618836470616584
ENSG00000243466	1.5902489143359744	46	0.40012493909481744	(5,6]	-0.5035863171327957	0.28103408885482534
ENSG00000243649	0.4669497829478644	3	0.4626764390146409	(1,2]	-0.2324208865877663	0.32998263106141834
ENSG00000244116	1.4618326096197092	34	0.4290334306891488	(5,6]	-0.7035501430620611	0.2449382717972558
ENSG00000244437	1.799778033909699	47	0.45008753005237	(5,6]	-0.177317433394657	0.3399294509747481
ENSG00000244731	0.7590431402094585	10	0.4100285322519092	(3,4]	-0.5822485298856939	0.26683463639047506
ENSG00000259207	1.953979770835958	32	0.5977098402762933	(5,6]	0.06279825400845006	0.3832731501907303
ENSG00000270550	1.2301032999372146	38	0.3379364991847977	(5,6]	-1.0643881180095687	0.17980278306272626
ENSG00000278196	1.3667822050909002	38	0.37742233393505265	(5,6]	-0.8515581595495317	0.2182210880198495
ENSG00000278857	1.1556494198628369	18	0.4676550281859812	(4,5]	-0.7894522554577763	0.2294319324907087
O00187	1.4565119986609647	19	0.5776371162237163	(4,5]	-0.03852267185271798	0.3649835341214619
O00602	0.8224477179280991	5	0.637586518916585	(2,3]	0.4072769789778967	0.445455602336452
O75636	0.4083345831596273	8	0.23966639281955915	(3,4]	-1.6379663047760353	0.07626518969292084
P00734	1.7401660666083139	32	0.5303978891952674	(5,6]	-0.2701423833034159	0.3231734582609967
P00742	1.6634887698173046	21	0.6290262601335954	(4,5]	0.4780752420561319	0.4582355196049365
P00746	1.3425490927302692	24	0.47060682601222903	(4,5]	-0.3229652164816418	0.31363831702230976
P00747	1.5291701356712868	34	0.44959940688158234	(5,6]	-0.5986953166625941	0.26386579838227525
P00751	1.7314135747614992	22	0.6399529596389083	(4,5]	0.6476102692999927	0.4888385814327751
P01008	1.0083100170792452	11	0.5239798248953899	(3,4]	0.16810519634358895	0.40228228900749713
P01009	1.3048608844219567	7	0.8608739334139102	(2,3]	1.9954201189644767	0.7321340751841746
P01024	1.8062619382417868	29	0.5798946372898064	(4,5]	0.834425959859786	0.5225610057692406
P01031	2.1214124101974496	31	0.6611066430885707	(4,5]	1.621017012904619	0.6645499211037112
P01599	0.23789642590316418	2	0.282140262261744	(1,2]	-1.1377293085506175	0.16656383754719836
P01602	1.0022377158505356	8	0.6136066765723321	(3,4]	0.14982609760826404	0.39898269718952034
P01700	0.6895993709780042	11	0.3528475755034775	(3,4]	-0.7912911097124885	0.22909999771968112
P01709	1.7179697387766337	13	0.8311121081889177	(3,4]	2.3043529931523055	0.7879000841507043
P01714	2.041433372274487	22	0.7576619727495789	(4,5]	1.4213955582041273	0.6285159060704936
P01742	2.4882377022569324	27	0.8353550135870431	(4,5]	2.536584395602814	0.829820577414529
P01780	1.4782507019098967	21	0.5570395666582807	(4,5]	0.01573543975440099	0.3747777599588518
P01861	1.2616085832228048	9	0.7314852440811426	(3,4]	0.930595284642167	0.5399206973922782
P02647	0.3672654899318531	6	0.24958125210571452	(2,3]	-1.0912197102604762	0.17495936580587373
P02649	0.7584212927218142	6	0.5339656609546932	(2,3]	0.19649681162000626	0.4074073087265585
P02652	0.2528480713327199	4	0.20771043226221605	(2,3]	-1.467891101225714	0.10696575968277935
P02655	0.8938252268765247	3	0.9015831041373142	(1,2]	1.4547577669096798	0.6345381762309878
P02671	0.7566999447613113	3	0.7605930304912596	(1,2]	0.9127850389626788	0.5367057390526404
P02679	0.9945736224649208	8	0.608781119848394	(3,4]	0.12675531860111425	0.3948181508544633
P02741	0.24732181746566792	2	0.29400931430527966	(1,2]	-1.1004764759707961	0.17328841097155942
P02745	1.3453574832992305	21	0.5053949803097775	(4,5]	-0.3159556921699941	0.3149036184138891
P02747	1.4674361967324405	32	0.4445381931307259	(5,6]	-0.6948245009369006	0.2465133525919743
P02748	1.0349088430831803	22	0.3755024785713801	(4,5]	-1.0908113390885061	0.17503308159444958
P02751	1.1854161565722854	6	0.8444063627710765	(2,3]	1.6021984195637105	0.6611529441787222
P02768	0.7600037003982322	10	0.41056948111657854	(3,4]	-0.5793570108601221	0.26735658950514707
P02788	0.6696764479255792	8	0.40421553507491703	(3,4]	-0.8512639377813201	0.21827419850155969
P03952	1.5297827365761303	27	0.5068655376049654	(4,5]	0.14435538806708562	0.39799516992124667
P03973	1.1447952871100957	11	0.5972658338661176	(3,4]	0.5789589456628665	0.4764462119266912
P04003	1.9886370905138218	37	0.5647848703758505	(5,6]	0.11676500110144174	0.3930147813143007
P04004	0.44237140482336307	7	0.2803282275678763	(2,3]	-0.8439649672478053	0.21959174833269532
P04070	1.071954708925545	15	0.47547007215600506	(3,4]	0.35969114743861785	0.4368658013472384
P04430	0.5411796521959746	3	0.5389984313605509	(1,2]	0.0609645789585915	0.3829421503269543
P05019	0.4213209431864689	7	0.2661590633073879	(2,3]	-0.9132647885714213	0.20708231738439795
P05067	0.774898868888035	2	0.9583678652240714	(1,2]	0.9847143024982954	0.5496898151754175
P05106	0.8329351970510287	3	0.8389769263633711	(1,2]	1.2140965623509834	0.5910960047670457
P05107	1.7067491429501065	14	0.794904968579472	(3,4]	2.270576279636752	0.7818029910079944
P05121	0.5191787192188232	6	0.36002766143665926	(2,3]	-0.5911090795354296	0.2652352032044971
P05154	1.200958924069281	19	0.47322859600169115	(4,5]	-0.6763632589364565	0.2498458234066669
P05155	0.9055053950916584	20	0.34315097973525716	(4,5]	-1.4137922751208776	0.11673123261787015
P05156	1.8370674211847384	38	0.5132853210382127	(5,6]	-0.11925215451476627	0.35041091518011236
P05164	0.48005808219818136	5	0.36489775805095026	(2,3]	-0.7198973789257375	0.24198740389707404
P05546	2.4609747307878016	30	0.7827283972918494	(4,5]	2.4685381404156987	0.8175374298638531
P06312	1.1187458327590871	13	0.5351411587134188	(3,4]	0.5005437732020281	0.4622913531339542
P06681	2.1168015026664926	37	0.6023079278471039	(5,6]	0.31633659178573	0.42903979530746383
P06727	0.5360310915034211	7	0.3433710010731234	(2,3]	-0.535629707712304	0.27524988084176544
P07093	1.4049506641243241	20	0.5420371277379268	(4,5]	-0.16721575036182754	0.34175292330046536
P07225	1.740424042210153	31	0.5392462709287723	(4,5]	0.6700996948587773	0.4928981866485048
P07357	0.9303530841434497	22	0.3358045131557448	(4,5]	-1.3517743768905717	0.12792619099803215
P07358	1.4077210875081863	35	0.40632036839522306	(5,6]	-0.787810058593688	0.2297283682950507
P07359	0.6268445643702498	4	0.5407295491869496	(2,3]	-0.23666441412376793	0.3292166245454575
P07360	2.000911712619995	29	0.6442650859819502	(4,5]	1.3202566490952259	0.6102591461608865
P08174	0.8942607969529509	5	0.6947804800932598	(2,3]	0.6436914401410015	0.4881311867840407
P08311	0.7266189932335108	9	0.41390336984989284	(3,4]	-0.6798530724897147	0.24921587110905485
P08514	0.5974093005745847	3	0.5968128777099192	(1,2]	0.2832061339305681	0.4230593588949476
P08603	1.6778972463778048	38	0.46730187383011	(5,6]	-0.3671044595514885	0.3056706656958525
P08648	0.009789630484546438	1	0	[0,1]	-1.6935814852385238	0.06622599700259986
P09871	1.613829848346172	31	0.49875470511265063	(4,5]	0.3541304385130665	0.4358620281339868
P0C0L4	1.1584888951081342	8	0.7119873839505849	(3,4]	0.6201800253180622	0.48388710051358874
P0C0L5	0.3768525868293773	1	0.6536905230577716	[0,1]	0.17808042291012044	0.40408293445714305
P0DOY2	1.5320218562781154	17	0.6442827189652025	(4,5]	0.14994405659532337	0.3990039901708753
P10643	1.4892284049678048	23	0.5355709208509457	(4,5]	0.04313493230394176	0.37972368988363886
P10909	1.1809579124172078	24	0.4118655112205697	(4,5]	-0.7262842275446826	0.24083450277482116
P11215	0.398653732416174	1	0.692515476694618	[0,1]	0.28924493309424654	0.4241494330063353
P11226	0.39084513219292705	1	0.6786093936207157	[0,1]	0.24942871263073974	0.4169621379888706
P12259	0.6464154304642784	22	0.2279984270036678	(4,5]	-2.060460664493529	0
P13671	1.2742516663445982	26	0.4276071119871738	(4,5]	-0.4934302778460903	0.2828673731222112
P13987	2.013457227460463	36	0.5801827516025974	(5,6]	0.15541375022177137	0.39999133405461884
P14543	1.2653209842329614	7	0.8342594415189073	(2,3]	1.865251571332793	0.7086371248726475
P14780	0.6469617237731767	6	0.45293052508316733	(2,3]	-0.17043709919789787	0.3411714320346074
P15923	0.4297836268141181	3	0.42446277768532503	(1,2]	-0.3793160667937502	0.3034663272914078
P16109	0.5334996990028663	1	0.9326582884565248	[0,1]	0.9768274166034165	0.5482661397226575
P17927	0.13254871061337226	2	0.14947972427238376	(1,2]	-1.5541046680603288	0.09140319919524595
P20023	0.7857473285494629	3	0.7904590968821075	(1,2]	1.0275916565939978	0.557429680734394
P20851	1.6293116760010373	37	0.45958415238258987	(5,6]	-0.44275962311471373	0.29201402089648426
P23083	1.6159191382732179	8	1	(3,4]	1.9971559467044726	0.7324474124603303
P24158	0.45088439965676874	6	0.31037522228614767	(2,3]	-0.815939500107935	0.22465067401654137
P26022	0.9975179250906113	9	0.5747150793041708	(3,4]	0.13561838325726455	0.3964180380286114
P27169	1.2855278324227977	16	0.5549046780741116	(4,5]	-0.4652858448242441	0.28794777354376017
P27797	0.9049833442389886	6	0.6405215706027627	(2,3]	0.678990932564203	0.49450315938864403
P27918	1.6639556749433653	32	0.5064056470976555	(5,6]	-0.3888136184441722	0.3017519077694003
P30530	0.4058068203941589	2	0.4935837017887092	(1,2]	-0.47408178017958796	0.28636000399613704
P48740	1.74726276739072	36	0.5011732370991316	(5,6]	-0.25909173484362263	0.3251682299819244
P80748	1.8670790570841036	20	0.7260631695431667	(4,5]	0.9862207557122918	0.5499617476580327
Q02985	0.4230434023896587	5	0.3194896593069775	(2,3]	-0.9075943136394576	0.20810590464985718
Q03591	0.2575661536484511	2	0.3069096334589839	(1,2]	-1.059986854061948	0.1805972628519437
Q12866	1.4607742830934893	12	0.733538617141438	(3,4]	1.53013232266226	0.6481441680277398
Q15485	1.6954775861726916	19	0.6752686685576134	(4,5]	0.5579168383148917	0.47264786463158137
Q92496	1.842214975384591	33	0.5536696581097983	(5,6]	-0.11123662537884352	0.3518578122474461
Q9BWP8	1.0045848953393126	15	0.4444922168574065	(3,4]	0.1568916768687321	0.400258117157139
Q9BXR6	1.675423335427501	13	0.810097426916102	(3,4]	2.1762780050448685	0.7647810459001971
Q9Y279	0.8776450447501716	7	0.5733129520251384	(2,3]	0.588991040754417	0.4782571228124273
Q9Y6Z7	1.1148087010186718	5	0.8704310500732296	(2,3]	1.3697529683245462	0.6191938125967879
